# Occupation Recognition and Exploitation in Rheumatology Clinical Notes: Employing Deep Learning Models for Named Entity Recognition and Knowledge Discovery in Electronic Health Records

**DOI:** 10.1101/2024.05.08.24306389

**Authors:** Alfredo Madrid-García, Inés Pérez-Sancristóbal, Leticia-Leon, Lydia-Abásolo, Benjamín Fernández-Gutiérrez, Luis Rodríguez-Rodríguez

**Affiliations:** Grupo de Patología Musculoesquelética. Hospital Clínico San Carlos. Instituto de Investigación Sanitaria San Carlos (IdISSC), Prof. Martin Lagos s/n, Madrid, 28040, Spain; Facultad de Medicina, Universidad Complutense de Madrid, Pl. de Ramón y Cajal, s/n, Moncloa - Aravaca, Madrid, 28040, Spain

**Keywords:** artificial intelligence, transformers, named entity recognition, real-world data, rheumatology, natural language processing, occupations, electronic health record, work disability, occupational medicine

## Abstract

Occupation is considered a Social Determinant of Health (SDOH) and its effects have been studied at multiple levels. Although the inclusion of such data in the Electronic Health Record (EHR) is vital for the provision of clinical care, specially in rheumatology where work disability prevention is essential, occupation information is often either not routinely documented or captured in an unstructured manner within conventional EHR systems. Encouraged by recent advances in natural language processing and deep learning models, we propose the use of novel architectures (i.e., transformers) to detect occupation mentions in rheumatology clinical notes of a tertiary hospital, and to whom those occupations belongs. We also aimed to evaluate the clinical and demographic characteristics that influence the collection of this SDOH; and the association between occupation and patients’ diagnosis. Bivariate and multivariate logistic regression analysis were conducted for this purpose.

A Spanish pre-trained language model, RoBERTa, fine-tuned with biomedical texts was used to detect occupations. The best model achieved a F1-score of 0.725 identifying occupation mentions. Moreover, highly disabling mechanical pathology diagnoses (i.e., back pain, muscle disorders) were associated with a higher probability of occupation collection. Ultimately, we determined the professions most closely associated with more than ten categories of muscu-loskeletal disorders.

**Highlights:**

- Deep learning models hold significant potential for structuring and leveraging information in rheumatology
- Diagnoses related to highly disabling mechanical pathology were associated with a higher probability of occupation collection
- Cleaners, helpers, and social workers occupations are linked to mechanical pathologies such as back pain
