## Supplementary Excel File Predictors Classification for "Occupation Recognition and Exploitation in Rheumatology Clinical Notes: Employing Deep Learning Models for Named Entity Recognition and Knowledge Discovery in Electronic Health Records"

### Sheet: Hoja1
Disease	New disease category
Amyloidosis	Autoimmune
Psoriatic Arthritis	Autoimmune
Rheumatoid Arthritis	Autoimmune
Reactive Arthritis	Autoimmune
Behçet's Disease	Autoimmune
Ankylosing Spondylitis	Autoimmune
Inflammatory Bowel Disease	Autoimmune
Mixed Connective Tissue Disease	Autoimmune
Scleroderma	Autoimmune
Juvenile Idiopathic Arthritis	Autoimmune
Systemic Lupus Erythematosus	Autoimmune
Myositis	Autoimmune
Polymyalgia Rheumatica	Autoimmune
Polymyositis	Autoimmune
Polyarthritis	Autoimmune
Polychondritis	Autoimmune
Raynaud Syndrome	Autoimmune
Antiphospholipid Syndrome	Autoimmune
Sarcoidosis	Autoimmune
Sjögren Syndrome	Autoimmune
Adult-onset Still's disease	Autoimmune
Uveitis	Autoimmune
Vasculitis	Autoimmune
Fibromyalgia	Fibromyalgia and unspecified tendinitis
Tendinitis	Fibromyalgia and unspecified tendinitis
Back Pain	Back pain
Axial Neuropathy	Back pain
Other Arthropathies Associated with Other Conditions	Other joint disease
Gout	Other joint disease
Hyperuricemia	Other joint disease
Infection	Other joint disease
Crystal Arthropathies	Other joint disease
Monoarthritis	Other joint disease
Osteoporosis	Other joint disease
Osteoporosis Fracture	Other joint disease
Other Joint Pathology	Other joint disease
Bone Pathology	Other joint disease
Bone Aseptic Necrosis	Other joint disease
Paget disease	Other joint disease
Other Conditions	Other joint disease
Other Presenting Complaints	Other joint disease
Osteoarthritis	Other osteoarthritis
Osteoarthritis of Hip	Other osteoarthritis
Osteoarthritis of Hand	Other osteoarthritis
Osteoarthritis of First Carpometacarpal Joint	Other osteoarthritis
Deformity of Feet	Other osteoarthritis
Deformity of Hand-Feet	Other osteoarthritis
Cartilage Pathology	Other osteoarthritis
Tendinitis (upper extremities)	Tendinitis (upper extremities)
Pain in joint	Pain in joint
Neck pain	Neck pain
Muscle disorders	Muscle disorders
No diagnoses	No diagnoses
Tendinitis (lower extremities)	Tendinitis (lower extremities)
Osteoarthritis of knee	Osteoarthritis of knee
Peripheral neuropathy	Peripheral neuropathy
Cancer	Excluded (Low prevalence)
Deformity	Excluded (Low prevalence)
Deformity of Hands	Excluded (Low prevalence)
Deformity of Limbs	Excluded (Low prevalence)
Deformity of Knee	Excluded (Low prevalence)
Post-surgery Fracture	Excluded (Low prevalence)
Osteomalacia	Excluded (Low prevalence)
Bone Osteochondritis	Excluded (Low prevalence)
